# Molecular analysis for ovarian cancer detection in patient-friendly samples

**DOI:** 10.1101/2023.09.28.23296279

**Authors:** Birgit M.M. Wever, Mirte Schaafsma, Maaike C.G. Bleeker, Yara van den Burgt, Rianne van den Helder, Christianne A.R. Lok, Frederike Dijk, Ymke van der Pol, Florent Mouliere, Norbert Moldovan, Nienke E. van Trommel, Renske D.M. Steenbergen

## Abstract

**Background:** High ovarian cancer mortality rates motivate the development of effective and patient-friendly diagnostics. Here, we explored the potential of molecular testing in patient-friendly samples for ovarian cancer detection.

**Patients and methods:** Home-collected urine, cervicovaginal self-samples, and clinician-taken cervical scrapes were prospectively collected from 54 patients diagnosed with a highly suspicious ovarian mass (benign n=25, malignant n=29). All samples were tested for nine methylation markers, using quantitative methylation-specific PCRs that were verified on ovarian tissue samples, and compared to unpaired patient-friendly samples of 110 healthy controls. Copy number analysis was performed on a subset of urine samples of ovarian cancer patients by shallow whole-genome sequencing.

**Results:** Three methylation markers were significantly elevated in full void urine of ovarian cancer patients as compared to healthy controls (*C2CD4D*, *p*=0.008; *CDO1*, *p*=0.022; *MAL*, *p*=0.008), of which two were also discriminatory in cervical scrapes (*C2CD4D*, *p*=0.001; *CDO1*, *p*=0.004). When comparing benign and malignant ovarian masses, *GHSR* showed significantly elevated methylation levels in the urine sediment of ovarian cancer patients (*p*=0.024). Other methylation markers demonstrated comparably high methylation levels in benign and malignant ovarian masses. Cervicovaginal self-samples showed no elevated methylation levels in patients with ovarian masses as compared to healthy controls. Copy number changes were identified in 4 out of 23 urine samples of ovarian cancer patients.

**Conclusion:** Our study revealed increased methylation levels of ovarian cancer-associated genes and copy number aberrations in the urine of ovarian cancer patients. Our findings support continued research into urine biomarkers for ovarian cancer detection and highlight the importance of including benign ovarian masses in future studies to develop a clinically useful test.

**HIGHLIGHTS:**

- Ovarian cancer is often diagnosed at an advanced stage with a poor prognosis
- We studied the potential of molecular testing in different types of patient-friendly material for ovarian cancer detection
- Elevated methylation of ovarian cancer-associated genes can be measured in cervical scrapes and urine
- Copy number aberrations are detectable in urine of ovarian cancer patients
- DNA-based testing in cervical scrapes and urine could aid ovarian cancer diagnosis upon further development

**GRAPHICAL ABSTRACT:** 

Created with BioRender.com.
