## Supplemental Table 1, Supplemental Table 2, Supplemental Table 3 for "Molecular analysis for ovarian cancer detection in patient-friendly samples"

### Sheet: Supplemental Table 1
Supplemental Table 1: Primer and probe information of multiplex quantitative methylation-specific PCR assays.
Multiplex	Target	Forward primer	Reverse primer	Probe	5'Dye- 3'Quencher	Amplicon size	Amplicon location	Tm (°C)
1	GHSR	available upon request	available upon request	available upon request	FAM - BHQ1	88	available upon request	63
1	SST	GCGTTGGTTGCGTTGTTTATC	CTACAAAAACTAACGAAATCTAAAATCCG	CCGATAACACAACCCAAAA	VIC - MGB-Eclipse®	84	Chr3: 187670184-187670267	63
1	ZIC1	available upon request	available upon request	available upon request	DFO - BHQ2	84	available upon request	63
2	CDO1	CGTTTTTTTTCGTTTTATTTTCGTCG	CCTCCGACCCTTTTTATCTACG	TGTGGTTCGCGACGTTGGGACGT	FAM - BHQ1	69	Chr5: 115816927-115816995	60
2	MAL	CGCGTAGTATTAAGTAGAGAGGTTCG	ACCGCCGACCCCTTCC	CCACTAAACCGACGCTAATTCGACGCT	DFO - BHQ2	85	Chr2: 95025113-95025197	60
2	PRDM14	TTACGTGTTATTGTCGGGGATTC	ATATCTATTCCTAATACCTAAAAACGAAACG	AAACGCCTTAAACGCTAAAAAACTTCGCCTC	JOE - BHQ2	88	Chr8: 70071718-70071805	60
3	C2CD4D	CGTGGGTCGTAGTTGGTAGTATAG	AACCCGCACTCGCCG	CGCCGAACCGCCC	DFO - MGB-Eclipse®	84	Chr1: 151838369-151838452	59
3	GALR1	available upon request	available upon request	available upon request	FAM - BHQ1	65	available upon request	59
3	NRN1	available upon request	available upon request	available upon request	JOE - BHQ1	65	available upon request	59
1.2	ACTB	available upon request	available upon request	available upon request	CY5 - MGB-Eclipse®	68	available upon request	63, 60
3	ACTB	available upon request	available upon request	available upon request	CY5 - MGB-Eclipse®	108	available upon request	59
A {base} indicates a locked nuclear acid (LNA). Amplicon locations are based on GRch 38.109. Sequences not provided are available upon reasonable request from Self-screen B.V.

### Sheet: Supplemental Table 2
Supplementary Table 2: Analytical validation of multiplex quantitative methylation-specific PCR assays.
Multiplex	Target	Slope	R2	Efficiency (%)
1	GHSR	-3.383	0.996	97.521
1	SST	-3.236	0.994	103.693
1	ZIC1	-3.23	0.992	104.003
1	ACTB	-3.389	0.994	97.259
2	CDO1	-3.213	0.987	104.781
2	MAL	-3.278	0.979	101.888
2	PRDM14	-3.367	0.988	98.153
2	ACTB	-3.377	0.986	102.388
3	C2CD4D	-3.46	0.982	94.555
3	GALR1	-3.27	0.994	102.027
3	NRN1	-3.355	0.993	98.642
3	ACTB	-3.377	0.99	97.76
Data is based on serial dilution series of bisulfite treated methylated DNA from the SiHa cell line (100, 50, 10, 5, 1, 0.5%) within the range of 20 to 0.1 ng.

### Sheet: Supplemental Table 3
Supplemental Table 3: Shallow whole-genome sequencing coverage and quality statistics per urine sample.
Sample ID	Library preparation	Total number of sequenced reads	Total number of uniquely mapped non-duplicate reads	Total number of covered bases	Median coverage per base	Percentage of targeted bases with coverage ≥ 10X
OC_feas_1	ThruPLEX Plasma-seq Kit (Takara Bio)	34443206	33229566	4600768397	1.0X	0.3%
OC_feas_2	ThruPLEX Plasma-seq Kit (Takara Bio)	4841322	4534802	438559552	0.0X	0.1%
OC_feas_3	ThruPLEX Plasma-seq Kit (Takara Bio)	8670936	8489020	551021318	1.0X	0.2%
OC_feas_4	ThruPLEX Plasma-seq Kit (Takara Bio)	6622584	4903274	313628741	9.0X	48.7%
OC_feas_5	ThruPLEX Plasma-seq Kit (Takara Bio)	3983596	3719015	212249544	0.0X	0.0%
OC_feas_6	ThruPLEX Plasma-seq Kit (Takara Bio)	38765800	37853097	2052308677	0.0X	0.1%
OC_feas_7	ThruPLEX Plasma-seq Kit (Takara Bio)	117445252	116737292	6597660157	0.0X	0.1%
OC_feas_8	ThruPLEX Plasma-seq Kit (Takara Bio)	39243440	33682508	1942114454	0.0X	0.1%
OC_feas_9	NEBNext® Enzymatic Methyl-seq (EM-seq) Kit	55213392	55133492	4817069501	2.0X	1.5%
OC_feas_10	NEBNext® Enzymatic Methyl-seq (EM-seq) Kit	36361574	36295918	3146361198	1.0X	0.3%
OC_feas_11	NEBNext® Enzymatic Methyl-seq (EM-seq) Kit	214080118	214025057	17885220140	7.0X	33.5%
OC_feas_12	NEBNext® Enzymatic Methyl-seq (EM-seq) Kit	153789314	153494635	12073110695	5.0X	16.5%
OC_feas_13	NEBNext® Enzymatic Methyl-seq (EM-seq) Kit	61933416	61703055	5195041255	2.0X	1.8%
OC_feas_14	NEBNext® Enzymatic Methyl-seq (EM-seq) Kit	41047082	40545733	3625729946	1.0X	0.6%
OC_feas_15	NEBNext® Enzymatic Methyl-seq (EM-seq) Kit	61948248	61749958	5148741517	2.0X	1.6%
OC_feas_16	NEBNext® Enzymatic Methyl-seq (EM-seq) Kit	102101482	101856451	8564737514	3.0X	7.3%
OC_feas_17	NEBNext® Enzymatic Methyl-seq (EM-seq) Kit	201244050	201125135	14932769622	6.0X	26.6%
OC_feas_18	NEBNext® Enzymatic Methyl-seq (EM-seq) Kit	182260894	182096275	13778672708	6.0X	22.2%
OC_feas_19	NEBNext® Enzymatic Methyl-seq (EM-seq) Kit	41249044	41097514	3636279625	1.7X	0.6%
OC_feas_20	NEBNext® Enzymatic Methyl-seq (EM-seq) Kit	152163250	152091965	12414842765	5.9X	17.0%
OC_feas_21	NEBNext® Enzymatic Methyl-seq (EM-seq) Kit	57461346	57378412	4707118763	2.2X	1.1%
OC_feas_22	NEBNext® Enzymatic Methyl-seq (EM-seq) Kit	50560614	50490796	4565501330	2.2X	1.3%
OC_feas_23	NEBNext® Enzymatic Methyl-seq (EM-seq) Kit	38128212	37980864	3460774777	1.7X	0.5%
OC_feas_24	NEBNext® Enzymatic Methyl-seq (EM-seq) Kit	106041952	105808160	9403139563	4.5X	8.9%
OC_feas_25	NEBNext® Enzymatic Methyl-seq (EM-seq) Kit	59473824	59277401	4954810846	2.4X	1.5%
Trimmed non-converted and enzymatically converted reads were mapped to the GRCh38 human genome assembly (GeneBank accession: GCA_000001405.28). Targeted bases are defined as whole-genome.
